# A new lineage nomenclature to aid genomic surveillance of dengue virus

**DOI:** 10.1101/2024.05.16.24307504

**Authors:** Verity Hill, Sara Cleemput, Vagner Fonseca, Houriiyah Tegally, Anderson F. Brito, Robert Gifford, Vi Thuy Tran, Duong Thi Hue Kien, Tuyen Huynh, Sophie Yacoub, Idrissa Dieng, Mignane Ndiaye, Diamilatou Balde, Moussa M. Diagne, Oumar Faye, Richard Salvato, Gabriel Luz Wallau, Tatiana S. Gregianini, Fernanda M.S. Godinho, Chantal B.F. Vogels, Mallery I. Breban, Mariana Leguia, Suraj Jagtap, Rahul Roy, Chanditha Hapuarachchi, Gaspary Mwanyika, Marta Giovanetti, Luiz C.J. Alcantara, Nuno R. Faria, Christine V.F. Carrington, Kathryn A. Hanley, Edward C. Holmes, Wim Dumon, Tulio de Oliveira, Nathan D. Grubaugh

## Abstract

Dengue virus (DENV) is currently causing epidemics of unprecedented scope in endemic settings and expanding to new geographical areas. It is therefore critical to track this virus using genomic surveillance. However, the complex patterns of viral genomic diversity make it challenging to use the existing genotype classification system. Here we propose adding two sub-genotypic levels of virus classification, named major and minor lineages. These lineages have high thresholds for phylogenetic distance and clade size, rendering them stable between phylogenetic studies. We present an assignment tool to show that the proposed lineages are useful for regional, national and sub-national discussions of relevant DENV diversity. Moreover, the proposed lineages are robust to classification using partial genome sequences. We provide a standardized neutral descriptor of DENV diversity with which we can identify and track lineages of potential epidemiological and/or clinical importance. Information about our lineage system, including methods to assign lineages to sequence data and propose new lineages, can be found at: dengue-lineages.org.
