## Supplementary material for "A new lineage nomenclature to aid genomic surveillance of dengue virus": Table S3

genotype	size	num_mutations	most_common_country	oldest_date	newest_date
1I_K	772	10.07	China	1995-01-01	2022-08-12
1I_J	50	10.04	Thailand	2000-01-01	2018-07-01
1I_H	483	9.98	Thailand	1995-01-01	2020-08-17
1I_G	270	11	Vietnam	1996-01-01	2011-01-01
1I_F	73	9.93	Thailand	1996-01-01	2011-07-20
1I_E	1236	20.37	Vietnam	2002-01-01	2021-08-31
1I_D	36	25.25	Vietnam	2000-01-01	2007-01-01
1I_C	147	111.34	Vietnam	2003-01-01	2008-01-01
1I_A	58	37.24	Thailand	1992-01-01	2004-01-01
1I_B	39	76.16	Thailand	1981-01-01	2013-01-01
1IV_B	60	55.51	Philippines	1974-01-01	2020-12-01
1IV_C	11	54.41	China	2002-01-01	2011-04-01
1IV_A	37	77.7	New_Caledonia	1992-01-01	2016-02-08
1V_E	990	12.3	Brazil	1997-01-01	2023-06-10
1V_D	210	22.24	Brazil	2008-01-01	2023-05-12
1V_F	95	18.99	Brazil	2004-01-01	2023-03-24
1V_G	12	10.49	Colombia	1998-01-01	2012-01-01
1V_C	202	19.12	Mexico	1998-01-01	2022-07-08
1V_B	35	26.31	Nicaragua	1997-01-01	2022-08-15
1V_A	64	63.09	Brazil	1985-01-01	2022-04-07
1III_A	326	37.37	China	2005-01-01	2022-10-01
1III_B	14	135.08	India	2004-01-01	2016-10-25
1VI_A	18	137.59	Democratic_Republic_of_the_Congo	2013-01-01	2019-07-01
1VI_B	8	120.55	Cameroon	2012-01-01	2021-06-30
2V_A	1090	38.68	Thailand	1994-01-01	2020-06-01
2V_C	34	35.51	Thailand	1994-01-01	2002-01-01
2V_D	54	37.46	Thailand	1995-01-01	2006-01-01
2V_B	29	37.78	Thailand	1994-01-01	2001-01-01
2V_E	26	60.06	Thailand	2001-01-01	2014-01-01
2III_C	501	28.26	Brazil	1998-01-01	2023-05-02
2III_D	433	12.09	Nicaragua	1996-01-01	2023-01-08
2III_B	145	24.37	USA	1990-01-01	2010-07-30
2III_A	63	43.64	Vietnam	1988-01-01	2006-01-01
2II_F	616	31.86	China	2001-01-01	2023-06-05
2II_E	196	43.61	Singapore	2004-01-01	2019-01-20
2II_D	83	45.95	China	2005-01-01	2019-08-24
2II_C	110	57.35	Taiwan	2001-01-01	2021-02-02
2II_B	60	39.72	Burkina_Faso	1975-01-01	2020-08-02
2II_A	257	42.18	India	1969-01-01	2022-01-01
3I_A	131	71.03	Bangladesh	1985-01-01	2022-05-20
3I_B	18	52.94	New_Caledonia	1978-01-01	1996-11-18
3I_C	10	73.31	China	2008-01-01	2019-09-13
3II_A	601	41.35	Thailand	1991-05-21	2013-01-01
3II_B	103	26.68	Thailand	1994-01-01	2014-10-15
3III_A	63	75.37	Singapore	1993-01-01	2016-01-01
3III_C	642	84.37	Nicaragua	1994-01-01	2023-01-23
3III_B	506	145.27	USA	2002-01-01	2023-03-12
4I_A	600	66.34	Thailand	1976-01-01	2020-08-03
4I_B	69	28.01	India	1979-01-01	2021-11-29
4II_A	90	87.66	Indonesia	1973-01-01	2022-07-01
4II_B	209	112.91	Brazil	1953-01-01	2022-12-20
1I_E.1	698	28.17	Vietnam	2015-01-01	2021-08-31
1I_E.2	27	26.01	New_Caledonia	2016-02-01	2017-06-05
1I_H.1	199	31.18	Thailand	2006-01-01	2020-08-17
1I_H.2	23	26.23	Vietnam	2006-01-01	2008-01-01
1I_K.1	122	28.16	China	2014-01-01	2022-08-12
1I_K.2	90	43.68	China	2013-01-01	2019-11-30
1I_K.3	65	27.06	China	2009-01-01	2015-05-23
1IV_B.1	31	35.75	China	2006-01-01	2020-12-01
1IV_B.2	15	57.31	Philippines	2012-01-01	2019-12-01
1V_D.1	195	29.14	Brazil	2008-01-01	2023-05-12
1V_D.2	15	51.03	Brazil	2015-10-09	2023-04-11
2II_A.1	161	34.83	China	1996-01-01	2022-01-01
2II_A.2.1	48	63.47	India	2009-01-01	2021-11-16
2II_A.2.2	35	48.39	Kenya	2010-09-01	2017-07-01
2II_C.1	55	36.15	Philippines	2008-01-01	2021-02-02
2II_C.2	44	40.02	Taiwan	2001-01-01	2005-01-01
2II_D.1	31	71.74	China	2013-01-01	2016-04-22
2II_D.2	19	29.33	China	2008-02-19	2018-10-01
2II_D.3	22	28.19	Singapore	2005-01-01	2018-01-01
2II_E.1	161	66.77	Singapore	2006-01-01	2013-01-01
2II_E.2	18	31.15	Papua_New_Guinea	2010-05-11	2019-01-20
2II_F.1	436	62.62	China	2012-01-01	2022-10-18
2II_F.1.1	18	27.43	Cambodia	2020-06-01	2020-09-01
2II_F.1.2	61	25.83	Brazil	2017-10-01	2023-06-05
2II_F.2	19	28.41	China	2011-01-01	2020-09-07
2II_F.2.1	25	26.33	Nepal	2014-01-01	2017-07-01
2II_F.2.2	16	40.74	Singapore	2012-01-01	2014-03-01
2III_A.1	34	57.71	Vietnam	1999-01-01	2005-01-01
2III_A.2	16	64.98	Vietnam	1995-09-01	2006-01-01
2III_C.1	1	58.72	Dominican_Republic	2014-01-12	2014-01-12
2III_C.1.1	257	51.84	Brazil	2016-01-29	2023-05-02
2III_C.1.2	15	38.52	Dominican_Republic	2015-10-28	2022-09-03
2III_C.2	74	27.48	Cuba	2014-02-09	2022-10-27
2III_D.1	54	34.26	Nicaragua	1999-01-01	2012-01-01
2III_D.1.1	129	31.31	Nicaragua	2005-01-01	2022-11-30
2III_D.1.2	92	43.15	Nicaragua	2009-01-01	2023-01-08
2III_D.1.3	61	28.46	Nicaragua	2004-01-01	2009-01-01
2III_D.2	52	56.76	Venezuela	2003-01-01	2021-05-10
2III_D.3	33	72.99	Ecuador	2014-01-01	2015-10-04
2V_A.1	237	37.77	Vietnam	2015-12-30	2020-01-15
2V_A.2	15	37.89	Cambodia	2016-11-01	2020-06-01
2V_A.3	30	28.27	Thailand	2004-01-01	2011-07-14
2V_A.4	16	38.11	Thailand	2007-01-01	2011-09-23
3I_A.1	54	34.92	Myanmar	2015-06-01	2022-05-20
3I_A.2	37	69.49	Bangladesh	2015-12-22	2021-08-01
3II_A.1	40	43.09	Vietnam	2006-01-01	2008-01-01
3II_A.2	16	33.83	Thailand	1995-01-01	2003-01-01
3II_A.3	110	26.06	Thailand	1996-01-01	2013-01-01
3III_A.1	44	27.59	Singapore	2004-01-01	2006-01-01
3III_A.2	17	40.93	Malaysia	2007-01-01	2016-01-01
3III_B.1	92	30.17	Thailand	2002-01-01	2022-01-01
3III_B.2	32	37.78	Senegal	2009-01-01	2019-11-09
3III_B.3	359	61.41	USA	2012-01-01	2023-03-12
3III_C.1	228	29.06	Venezuela	1998-01-01	2021-08-12
3III_C.2	203	40.7	Nicaragua	2008-01-01	2023-01-23
4I_A.1	2	92.7	Singapore	2011-06-01	2016-01-01
4I_A.1.1	79	40.62	Vietnam	2017-08-10	2020-08-03
4I_A.1.2	19	40.97	Vietnam	2015-10-03	2019-01-21
4I_A.2	328	37.73	Thailand	1998-01-01	2015-10-20
4I_A.3	101	52.92	Thailand	2002-01-01	2019-01-21
4I_B.1	39	57.48	India	2009-01-01	2021-11-29
4I_B.2	28	34.43	Sri_Lanka	2009-01-01	2016-07-03
4II_A.1	15	36.94	Indonesia	2017-01-01	2022-07-01
4II_A.2	15	50.17	China	2007-05-30	2010-10-01
